# GWAS on Birth Year Infant Mortality Rates Provides New Evidence of Recent Natural Selection

**DOI:** 10.1101/2021.06.08.21258559

**Authors:** Yuchang Wu, Shiro Furuya, Zihang Wang, Jenna E. Nobles, Jason M. Fletcher, Qiongshi Lu

## Abstract

Following more than a century of phenotypic measurement of natural selection processes, much recent work explores relationships between molecular genetic measurements and realized fitness in the next generation. We take a novel approach to the study of contemporary selective pressure by examining which genetic variants are “sustained” in populations as mortality exposure declines. Specifically, we deploy a so-called “regional GWAS” that links the infant mortality rate (IMR) by place and year in the UK with common genetic variants among cohorts in the UK Biobank. These cohorts (born 1936-1970) saw a decline in IMR from above 65 per 1,000 to under 20 per 1,000, with substantial subnational variation and spikes alongside wartime exposures. Our results show several genome-wide significant loci, including *LCT* and *TLR10/1/6*, related to area-level cohort IMR exposure during gestation and infancy. Genetic correlations are found across multiple domains, including fertility, cognition, health behaviors, and health outcomes, suggesting an important role for cohort selection in modern populations.
