## Supplementary Tables for "GWAS on Birth Year Infant Mortality Rates Provides New Evidence of Recent Natural Selection"

### Sheet: Table S1
Supplementary Table 1. Heritability enrichment in 52 baseline LDSC annotations.
Category	Prop._SNPs	Prop._h2	Prop._h2_se	Enrichment	Enrichment_se	Enrichment_p
Repressed_Hoffman.extend.500	0.718511	0.369148	0.109633	0.513769	0.152584	0.00237636
Coding_UCSC.extend.500	0.0636618	0.306969	0.102473	4.82187	1.60964	0.0217245
Conserved_LindbladToh	0.0256851	0.34996	0.14061	13.625	5.47438	0.0242934
Intron_UCSC.extend.500	0.396796	0.584688	0.0821615	1.47352	0.207062	0.0257243
Promoter_UCSC	0.030656	0.293165	0.133276	9.56306	4.34749	0.0391121
Conserved_LindbladToh.extend.500	0.330412	0.6413	0.138899	1.94091	0.420381	0.0393207
H3K27ac_Hnisz	0.389076	0.692083	0.147489	1.77879	0.379074	0.0427906
Transcribed_Hoffman.extend.500	0.762095	1.04724	0.151016	1.37415	0.198159	0.046765
Promoter_UCSC.extend.500	0.0380627	0.199799	0.0845296	5.2492	2.2208	0.047478
SuperEnhancer_Hnisz.extend.500	0.170383	0.310632	0.0732136	1.82314	0.4297	0.0631313
WeakEnhancer_Hoffman	0.0209872	0.261777	0.146915	12.4732	7.00023	0.0901807
PromoterFlanking_Hoffman	0.00830845	-0.145515	0.0942668	-17.5141	11.3459	0.0903632
H3K27ac_Hnisz.extend.500	0.420486	0.660691	0.148775	1.57125	0.353817	0.108272
UTR_5_UCSC.extend.500	0.0268651	0.164964	0.0835669	6.14046	3.11062	0.114687
Enhancer_Hoffman	0.0419892	0.276278	0.153589	6.57975	3.65782	0.121102
DGF_ENCODE.extend.500	0.53847	0.906134	0.232073	1.68279	0.430985	0.13312
UTR_3_UCSC	0.0111859	0.127005	0.0787906	11.354	7.04373	0.141924
Coding_UCSC	0.0142749	0.197714	0.120745	13.8504	8.45855	0.14482
TSS_Hoffman.extend.500	0.0343534	0.246977	0.147013	7.1893	4.27943	0.146332
FetalDHS_Trynka	0.0839308	-0.320094	0.297828	-3.81379	3.54849	0.152528
Enhancer_Andersson	0.00432768	0.119788	0.0794689	27.6794	18.3629	0.154381
H3K9ac_Trynka.extend.500	0.229855	-0.0430604	0.193206	-0.187337	0.840557	0.165356
SuperEnhancer_Hnisz	0.16721	0.264054	0.0829222	1.57918	0.495917	0.256657
H3K27ac_PGC2	0.268778	0.5319	0.235018	1.97896	0.874393	0.25858
CTCF_Hoffman	0.0238662	0.209546	0.166006	8.78004	6.9557	0.278125
UTR_3_UCSC.extend.500	0.0264553	0.112313	0.0811936	4.24538	3.06909	0.279686
TSS_Hoffman	0.0178321	0.135178	0.107255	7.58059	6.01473	0.287552
Transcribed_Hoffman	0.345968	0.107037	0.228549	0.309384	0.660606	0.28929
H3K4me1_Trynka	0.423685	0.694358	0.267038	1.63886	0.630276	0.322544
FetalDHS_Trynka.extend.500	0.283362	0.0461108	0.295935	0.162727	1.04437	0.399082
H3K4me1_Trynka.extend.500	0.605819	0.728272	0.170755	1.20213	0.281858	0.479883
DHS_Trynka.extend.500	0.496042	0.703283	0.298831	1.41779	0.60243	0.501051
Enhancer_Hoffman.extend.500	0.0898451	0.185736	0.156806	2.06729	1.74529	0.53719
DGF_ENCODE	0.136006	-0.0813998	0.381828	-0.598503	2.80744	0.554246
H3K4me3_Trynka	0.133011	0.0344622	0.1805	0.259093	1.35704	0.585265
PromoterFlanking_Hoffman.extend.500	0.0331865	0.105405	0.136572	3.17613	4.11529	0.585978
H3K4me3_Trynka.extend.500	0.255139	0.159575	0.182692	0.625445	0.716048	0.598226
TFBS_ENCODE	0.131228	0.269203	0.277454	2.05141	2.11429	0.616601
TFBS_ENCODE.extend.500	0.341215	0.461762	0.247069	1.35329	0.724086	0.628642
H3K27ac_PGC2.extend.500	0.335206	0.409752	0.159702	1.22239	0.476428	0.641846
Repressed_Hoffman	0.460873	0.572071	0.260198	1.24128	0.564577	0.665549
Intron_UCSC	0.387473	0.354243	0.103387	0.914238	0.266824	0.746544
WeakEnhancer_Hoffman.extend.500	0.0887866	0.0568963	0.14919	0.640821	1.68032	0.829742
Enhancer_Andersson.extend.500	0.0190351	0.00251244	0.0862629	0.13199	4.53179	0.844598
H3K4me1_peaks_Trynka	0.169823	0.235205	0.350171	1.385	2.06198	0.84874
H3K4me3_peaks_Trynka	0.0416488	0.0717998	0.168526	1.72394	4.04636	0.858217
H3K9ac_Trynka	0.125413	0.114464	0.200004	0.912697	1.59476	0.956104
UTR_5_UCSC	0.00548417	0.00344688	0.0512543	0.628515	9.34587	0.968206
DHS_Trynka	0.166201	0.179552	0.387421	1.08033	2.33105	0.972252
CTCF_Hoffman.extend.500	0.0708357	0.069049	0.16152	0.974776	2.28021	0.991164
DHS_peaks_Trynka	0.110583	0.114288	0.340618	1.0335	3.08021	0.991307
H3K9ac_peaks_Trynka	0.0384595	0.0378626	0.204302	0.98448	5.31213	0.997657

### Sheet: Table S2
Supplementary Table 2. IMR GWAS associations at 12 target loci under selection identified in Mathieson et al (2015).
CHR	SNP	BP (hg19)	A1	A2	EAF*	BETA	SE	P	Genes	Potential Function
2	rs4988235 (not found in our data)	136608646	A	G	0.1613				MCM6, LCT	Lactase persistence
2	rs1446585 (locus top SNP; r2 = 0.8943)	136407479	G	A	0.232288	-0.147645	0.0200536	1.8049e-13
2	rs2322660 (in LD with rs4988235; r2 = 0.9463)	136557319	C	T	0.203788	-0.139524	0.0210481	3.38412e-11
4	rs4833103 (not found in our data)	38815502	A	C	0.1378				TLR1/6/10	Immunity
4	rs5743618 (locus top SNP; r2 = 0.346)	38798648	A	C	0.231723	-0.171746	0.0200997	1.28846e-17
4	rs5743810 (in LD with rs4833103; r2 = 0.6724)	38830350	A	G	0.461261	0.0908781	0.0170045	9.07436e-08
5	rs16891982	33951693	C	G	0.0230237	-0.15671	0.0565491	0.00558463	SLC45A2	Skin pigmentation
5	rs272872	131675864	A	G	0.293517	-0.00446068	0.0186523	0.81099	SLC22A4	Ergothioneine transport
6	rs6903823	28322296	G	A	0.24701	0.0295777	0.0197197	0.133639	ZKSCAN3, ZSCAN31	Autophagy, Lung function
6	rs2269424	32132233	A	G	0.208276	-0.0225943	0.020909	0.279874	MHC region	Immunity
11	rs174546	61569830	T	C	0.345354	0.000588697	0.017875	0.973727	FADS1, FADS2	Fatty acid metabolism
11	rs7944926	71165625	A	G	0.212715	-0.0942837	0.020779	5.69358e-06	DHCR7, NADSYN1	Vitamin D metabolism
11	rs7119749	88515022	A	G	0.282682	-0.0371639	0.0188686	0.0488818	GRM5	Skin pigmentation
12	rs653178	112007756	C	T	0.481553	0.00109308	0.0170153	0.948778	ATXN2, SH2B3	Unknown
13	rs1979866 (not found in our data)	38825900	A	C	0.3754				-	Unknown
13	rs2224800 (locus top SNP; r2 = 0.0016)	38697185	C	T	0.274228	0.0677979	0.0191225	0.000391931
13	rs4436666 (in LD with rs1979866; r2 = 0.9759)	38822197	T	C	0.279909	0.00318043	0.018953	0.866736
15	rs12913832	28365618	A	G	0.214557	-0.0350048	0.0207285	0.0912714	HERC2, OCA2	Eye color
*Frequency of A1

### Sheet: Table S3
Supplementary Table 3. Minor allele frequencies of rs1446585 and rs5743618 in birth cohorts between 1939-1943.
	rs1446585				rs5743618
	Low IMR		High IMR		Low IMR		High IMR
Year	MAF	P	MAF	P	MAF	P	MAF	P
1939	0.271811	-	0.226629	-	0.250776	-	0.210759	-
1940	0.265243	0.748366	0.209815	0.0432279	0.26115	0.588672	0.210561	0.999995
1941	0.274434	0.599457	0.212559	0.731084	0.256208	0.78937	0.211453	0.923073
1942	0.258413	0.303115	0.203984	0.239515	0.263797	0.637888	0.209595	0.812794
1943	0.271881	0.361962	0.21886	0.0324296	0.26405	1	0.20669	0.686443
P-values were calculated from proportion tests comparing the MAFs of each year and the proceeding year.

### Sheet: Table S4
Supplementary Table 4. Genetic correlations between birth year IMR and 50 complex traits.
Trait	N	Reference	h2	h2_se	LDSC_rg	LDSC_se	LDSC_p
Educational Attainment	766345	https://www.ncbi.nlm.nih.gov/pubmed/30038396	0.1088	0.0031	-0.5405	0.04655	3.613e-31
Cognitive Performance	257828	https://www.ncbi.nlm.nih.gov/pubmed/30038396	0.1976	0.0074	-0.3833	0.04743	6.422e-16
Age at First Birth	241781	https://www.ncbi.nlm.nih.gov/pubmed/27798627	0.0572	0.0034	-0.3816	0.05974	1.691e-10
BMI	795640	https://www.ncbi.nlm.nih.gov/pubmed/30124842	0.2096	0.0066	0.2265	0.03752	1.571e-09
Smoking Initiation	632802	https://www.ncbi.nlm.nih.gov/pubmed/30643251	0.068	0.0025	0.2416	0.04087	3.389e-09
Age of Initiation	262990	https://www.ncbi.nlm.nih.gov/pubmed/30643251	0.0468	0.003	-0.3241	0.05635	8.879e-09
Coronary Artery Disease	547261	https://pubmed.ncbi.nlm.nih.gov/29212778/	0.0587	0.0032	0.195	0.04422	1.032e-05
Height	709706	https://www.ncbi.nlm.nih.gov/pubmed/30124842	0.519	0.0268	-0.1433	0.03373	2.145e-05
ADHD	53293	https://www.ncbi.nlm.nih.gov/pubmed/30478444	0.2307	0.0163	0.2524	0.06049	3.006e-05
Smoking Cessation	312821	https://www.ncbi.nlm.nih.gov/pubmed/30643251	0.0315	0.0023	0.2223	0.06047	0.0002371
Cigarettes Per Day	263954	https://www.ncbi.nlm.nih.gov/pubmed/30643251	0.0765	0.0117	0.1819	0.0514	0.0004022
Major Depressive Disorder	500199	https://www.ncbi.nlm.nih.gov/pubmed/30718901	0.0597	0.0025	0.1551	0.04532	0.0006191
25 Hydroxyvitamin D	485762	https://pubmed.ncbi.nlm.nih.gov/32242144/	0.0839	0.0112	0.1522	0.04493	0.0007062
Autism Spectrum Disorder	46351	https://www.ncbi.nlm.nih.gov/pubmed/30804558	0.1877	0.0162	-0.2332	0.07226	0.001253
Educational Attainment – Direct	24434	https://www.biorxiv.org/content/10.1101/2020.10.06.328724v1	0.0639	0.0239	-0.6205	0.2013	0.002057
Number of Children Ever Born	318463	https://www.ncbi.nlm.nih.gov/pubmed/27798627	0.0244	0.0019	0.176	0.06832	0.00998
Bipolar Disorder	51710	https://www.ncbi.nlm.nih.gov/pubmed/31043756	0.3525	0.0181	-0.1397	0.05869	0.01726
Anxiety Disorder	31890	https://www.ncbi.nlm.nih.gov/pubmed/31116379	0.1997	0.0201	0.1798	0.07919	0.02316
Neuroticism	170911	http://www.ncbi.nlm.nih.gov/pubmed/27089181	0.0893	0.0064	0.1192	0.05695	0.0363
Age at Natural Menopause	69360	http://www.ncbi.nlm.nih.gov/pubmed/26414677	0.1446	0.0161	-0.1404	0.06985	0.04439
Type 2 Diabetes	159208	https://www.ncbi.nlm.nih.gov/pubmed/28566273	0.0783	0.006	0.1173	0.05937	0.04827
Autoimmune Thyroid Disease	725172	https://pubmed.ncbi.nlm.nih.gov/32581359/	0.2026	0.0296	0.08292	0.04331	0.05553
Hippocmpal Volume	26814	https://www.ncbi.nlm.nih.gov/pubmed/28098162	0.1396	0.0236	-0.1707	0.09103	0.06073
Intracranial Volume	26577	https://www.ncbi.nlm.nih.gov/pubmed/27694991	0.2696	0.0305	-0.125	0.06795	0.06589
Anorexia Nervosa	72517	https://www.ncbi.nlm.nih.gov/pubmed/31308545	0.1765	0.0116	-0.1096	0.06216	0.07787
Asthma	536345	https://pubmed.ncbi.nlm.nih.gov/32296059/	0.0704	0.0054	0.06898	0.04286	0.1075
Rheumatoid Arthritis	58284	http://www.ncbi.nlm.nih.gov/pubmed/24390342	0.2145	0.0533	0.09355	0.06052	0.1222
Amyotrophic Leteral Sclerosis	36052	http://www.ncbi.nlm.nih.gov/pubmed/27455348	0.0732	0.0129	0.1279	0.0833	0.1245
Triglycerides	96598	http://www.ncbi.nlm.nih.gov/pubmed/20686565	0.1592	0.0306	0.08248	0.05423	0.1283
Sporadic Miscarriage	224105	https://www.nature.com/articles/s41467-020-19742-5	0.0114	0.0031	-0.1653	0.1176	0.1599
Epilepsy	44889	https://pubmed.ncbi.nlm.nih.gov/30531953/	0.108	0.017	-0.1459	0.1091	0.181
HDL Cholesterol	99900	http://www.ncbi.nlm.nih.gov/pubmed/20686565	0.1189	0.0222	-0.067	0.05677	0.2379
Alzheimer Disease	63926	https://www.ncbi.nlm.nih.gov/pubmed/30820047	0.0481	0.0243	0.1328	0.1147	0.247
Eczema	40835	http://www.ncbi.nlm.nih.gov/pubmed/26482879	0.0676	0.0159	-0.1122	0.1096	0.3058
Inflammatory Bowel Disease	59957	https://www.ncbi.nlm.nih.gov/pubmed/28067908	0.3305	0.0319	-0.055	0.06115	0.3685
Birth Weight	298142	https://www.ncbi.nlm.nih.gov/pubmed/31043758	0.1013	0.0057	-0.03524	0.04419	0.4252
Birth Weight – Direct	140896	https://www.biorxiv.org/content/10.1101/2020.10.06.328724v1	0.0709	0.0063	-0.05332	0.06835	0.4353
Educational Attainment – Indirect	37081	https://www.biorxiv.org/content/10.1101/2020.10.06.328724v1	0.0492	0.0202	-0.1459	0.1888	0.4396
Birth Weight – Indirect	446108	https://www.biorxiv.org/content/10.1101/2020.10.06.328724v1	0.0202	0.0018	0.04178	0.06743	0.5355
Alcoholism	537349	https://www.ncbi.nlm.nih.gov/pubmed/30643251	0.0483	0.0023	0.02667	0.04428	0.547
Cannabis Dependence	51372	https://www.ncbi.nlm.nih.gov/pubmed/31209380	0.027	0.0101	0.08018	0.1424	0.5733
Age at Menarche	252514	https://www.ncbi.nlm.nih.gov/pubmed/28436984	0.2099	0.01	-0.01958	0.03775	0.604
Hair Color	713772	https://pubmed.ncbi.nlm.nih.gov/29892013/	0.1403	0.0246	0.02223	0.04508	0.622
Subjective Well-being	298420	http://www.ncbi.nlm.nih.gov/pubmed/27089181	0.0255	0.0022	-0.03192	0.06973	0.6471
LDL Cholesterol	95454	http://www.ncbi.nlm.nih.gov/pubmed/20686565	0.0972	0.0301	-0.02001	0.07587	0.792
Hair Color Blonde	534365	https://pubmed.ncbi.nlm.nih.gov/29892013/	0.1044	0.0169	-0.01008	0.04683	0.8297
Skin Color	548203	https://pubmed.ncbi.nlm.nih.gov/29892013/	0.0961	0.0186	-0.009892	0.05667	0.8614
Schizophrenia	105318	https://www.ncbi.nlm.nih.gov/pubmed/29483656	0.4335	0.0203	0.006596	0.04274	0.8774
Hair Color Dark Brown	531771	https://pubmed.ncbi.nlm.nih.gov/29892013/	0.1054	0.0188	0.007815	0.05165	0.8797
Total Cholesterol	100184	http://www.ncbi.nlm.nih.gov/pubmed/20686565	0.1277	0.0255	-0.003666	0.06885	0.9575
